# Benchmarking genome-wide association study causal gene prioritization for drug discovery

**DOI:** 10.1101/2025.09.23.25336370

**Authors:** Caleb Ji, Isabel Kerrebijn, Keon Arbabi, Marijn Schipper, Michael Wainberg

**Affiliations:** Lunenfeld-Tanenbaum Research Institute, Mount Sinai Hospital, Toronto, Canada; Department of Computer Science, University of Toronto, Toronto, Canada; Institute of Medical Science, University of Toronto, Toronto, Canada; Krembil Centre for Neuroinformatics, Centre for Addiction and Mental Health, Toronto, Canada; Department of Complex Trait Genetics, Center for Neurogenomics and Cognitive Research, Amsterdam Neuroscience, Vrije Universiteit Amsterdam, Amsterdam, The Netherlands; Department of Psychiatry, University of Toronto, Toronto, Canada; Division of Biostatistics, Dalla Lana School of Public Health, University of Toronto, Toronto, Canada

## Abstract

Drug discovery is costly, with billions spent on failed trials. Drugs with genetic support from genome-wide association studies (GWAS) have substantially greater odds of success, but how best to use GWAS to prioritize drug targets remains unclear. We evaluated the performance of GWAS causal gene prioritization methods from the Open Targets consortium by cross-referencing their predictions with drug trial outcomes for 445 diseases. We found that neither expression quantitative trait locus colocalization nor Open Targets’ locus-to-gene (L2G) score outperformed the simple nearest gene method at prioritizing which genes would become approved drug targets. Our findings inform the use of genetic evidence in drug discovery.
