## Supplementary Data 1 for "Benchmarking genome-wide association study causal gene prioritization for drug discovery"

### Sheet: supplementary_data_1_GWAS_summa
Open Targets GWAS study ID	Disease name from GWAS study	Number of samples	Number of credible sets	Mapped MeSH ID	MeSH preferred term
FINNGEN_R12_AB1_OTHER_BACTERIAL	Other bacterial diseases	500348	5	D001424	Bacterial Infections
FINNGEN_R12_AB1_OTHER_VIRAL	Other viral diseases	500348	2	D014777	Virus Diseases
FINNGEN_R12_AUTOIMMUNE	Autoimmune diseases	500348	203	D001327	Autoimmune Diseases
FINNGEN_R12_C3_CANCER_EXALLC	Malignant neoplasm, excluding all cancers (controls excluding all cancers)	500244	73	D009369	Neoplasms
FINNGEN_R12_C3_CHONDROSARCOMA_EXALLC	Chondrosarcoma, excluding all cancers (controls excluding all cancers)	378907	1	D002813	Chondrosarcoma
FINNGEN_R12_C3_DLBCL_EXALLC	Diffuse large B-cell lymphoma, excluding all cancers (controls excluding all cancers)	380254	2	D016403	Lymphoma, Large B-Cell, Diffuse
FINNGEN_R12_C3_EYE_ADNEXA_EXALLC	Malignant neoplasm of eye and adnexa, excluding all cancers (controls excluding all cancers)	379303	1	D005134	Eye Neoplasms
FINNGEN_R12_C3_MELANOMA_EXALLC	Malignant melanoma, excluding all cancers (controls excluding all cancers)	385293	27	D008545	Melanoma
FINNGEN_R12_C3_MESOTHELIOMA_EXALLC	Mesothelioma, excluding all cancers (controls excluding all cancers)	379191	1	D008654	Mesothelioma
FINNGEN_R12_CD2_NONFOLLICULAR_LYMPHOMA_EXALLC	Non-follicular lymphoma (controls excluding all cancers)	382249	5	D008223	Lymphoma
FINNGEN_R12_CD2_PRIMARY_LYMPHOID_HEMATOPOIETIC_EXALLC	Primary_lymphoid and hematopoietic malignant neoplasms (controls excluding all cancers)	388709	15	D019337	Hematologic Neoplasms
FINNGEN_R12_CMV_NOS	Other/unspecified cytomegaloviral diseases	500226	1	D003586	Cytomegalovirus Infections
FINNGEN_R12_D3_DEF_IGG	Selective deficiency of immunoglobulin G [IgG] subclasses	492548	1	D017099	IgG Deficiency
FINNGEN_R12_D3_HEREDOTHCLOFACTORS	Hereditary deficiency of other clotting factors	492585	10	D020147	Coagulation Protein Disorders
FINNGEN_R12_D3_IMMUDEFOTHER	Other immunodeficiencies	492692	1	D007153	Immunologic Deficiency Syndromes
FINNGEN_R12_D3_NONAIHA_OTHER	Haemolytic-uraemic syndrome	499314	1	D006463	Hemolytic-Uremic Syndrome
FINNGEN_R12_D3_VONVILLEBRAND	Von Willebrand disease	492748	10	D014842	von Willebrand Diseases
FINNGEN_R12_DM_NEPHROPATHY_EXMORE	Diabetic nephropathy (more control exclusions)	64663	2	D003928	Diabetic Nephropathies
FINNGEN_R12_E4_AMYLNAS	Amyloidosis, other/unspecified	420639	12	D000686	Amyloidosis
FINNGEN_R12_E4_CARCISDR	Carcinoid syndrome	479374	1	D008303	Malignant Carcinoid Syndrome
FINNGEN_R12_E4_HYPERCHOL	Pure hypercholesterolaemia	463051	64	D006938	Hyperlipoproteinemia Type II
FINNGEN_R12_E4_HYPERPARA	Hyperparathyroidism	486660	11	D006961	Hyperparathyroidism
FINNGEN_R12_E4_HYPOPARA	Hypoparathyroidism	480318	1	D007011	Hypoparathyroidism
FINNGEN_R12_E4_HYTHY_AI_STRICT	Hypothyroidism, strict autoimmune	417391	244	D050031	Hashimoto Disease
FINNGEN_R12_ERECTILE_DYSFUNCTION	Erectile dysfunction	218158	5	D007172	Erectile Dysfunction
FINNGEN_R12_F5_ALCOHOLAC	Acute alcohol intoxication	480507	3	D000435	Alcoholic Intoxication
FINNGEN_R12_F5_ANAPER	Anankastic personality disorder	487932	2	D009771	Obsessive-Compulsive Disorder
FINNGEN_R12_F5_DEMENTIA_INCLAVO	Dementia, including avohilmo	500348	47	D003704	Dementia
FINNGEN_R12_G6_ALS	Motor neuron disease	217427	9	D016472	Motor Neuron Disease
FINNGEN_R12_G6_DYSTON	Dystonia	486135	1	D004421	Dystonia
FINNGEN_R12_G6_EPIPAROX	Episodal and paroxysmal disorders	500348	30	D009422	Nervous System Diseases
FINNGEN_R12_G6_GUILBAR	Guillain-Barre syndrome	492134	1	D020275	Guillain-Barre Syndrome
FINNGEN_R12_G6_MUSDYST	Muscular dystrophy	495939	17	D009136	Muscular Dystrophies
FINNGEN_R12_G6_SPINAMUSCOTH	Other and unspecified spinal muscular atrophies	499181	8	D009134	Muscular Atrophy, Spinal
FINNGEN_R12_GRAVES_OPHT	Graves ophthalmopathy	500348	2	D049970	Graves Ophthalmopathy
FINNGEN_R12_H7_ALLERGICCONJUNCTIVITIS	Allergic conjunctivitis	500348	29	D003233	Conjunctivitis, Allergic
FINNGEN_R12_H7_BULLKERATOPATHY	Bullous keratopathy	473372	2	D012872	Skin Diseases, Vesiculobullous
FINNGEN_R12_H7_CHOROIDOTH	Other disorders of choroid	455930	2	D015862	Choroid Diseases
FINNGEN_R12_H7_CONJUNCTIVITIS	Conjunctivitis	495853	12	D003231	Conjunctivitis
FINNGEN_R12_H7_COULOURVISDEF	Colour vision deficiencies	476095	3	D003117	Color Vision Defects
FINNGEN_R12_H7_EPISCLERITIS	Episcleritis	475056	1	D015423	Scleritis
FINNGEN_R12_H7_KERATITIS	Keratitis	489672	10	D007634	Keratitis
FINNGEN_R12_H7_OPTNEURITIS	Optic neuritis	498213	1	D009902	Optic Neuritis
FINNGEN_R12_H7_OTHRETARTOCC	Other retinal artery occlusion	456229	1	D015356	Retinal Artery Occlusion
FINNGEN_R12_H7_SEVVISIMPMONOC	Severe visual impairment, monocular	476226	1	D001766	Blindness
FINNGEN_R12_H8_PERFORATION	Perforation of tympanic membrane	469056	4	D018058	Tympanic Membrane Perforation
FINNGEN_R12_I9_ANGINA	Angina pectoris	460759	102	D000787	Angina Pectoris
FINNGEN_R12_I9_CABG	Coronary artery bypass grafting	429852	98	D001026	Coronary Artery Bypass
FINNGEN_R12_I9_HYPTENS	Hypertension	500264	405	D006973	Hypertension
FINNGEN_R12_I9_PROGVASC	Progressive vascular leukoencephalopathy	454924	1	D007968	Leukoencephalopathy, Progressive Multifocal
FINNGEN_R12_I9_PULMEMB	Pulmonary embolism	499081	23	D011655	Pulmonary Embolism
FINNGEN_R12_I9_UAP	Unstable angina pectoris	460589	40	D000789	Angina, Unstable
FINNGEN_R12_I9_VARICVEOES	Oesophageal varices	433633	3	D004932	Esophageal and Gastric Varices
FINNGEN_R12_J10_NASALPOLYP	Nasal polyp	380016	57	D009298	Nasal Polyps
FINNGEN_R12_J10_PNEUMONIA	All pneumoniae	500348	8	D011014	Pneumonia
FINNGEN_R12_K11_ACHAL	Achalasia of cardia	424431	1	D004931	Esophageal Achalasia
FINNGEN_R12_K11_APHTA_RECUR_INCLAVO	Recurring oral aphthae, including avohilmo	500348	1	D013281	Stomatitis, Aphthous
FINNGEN_R12_K11_IBS	Irritable bowel syndrome	407993	3	D043183	Irritable Bowel Syndrome
FINNGEN_R12_K11_ORAL_LEUCOPLACIA_INCLAVO	Oral leukoplakia, including avohilmo	500348	2	D007971	Leukoplakia
FINNGEN_R12_K11_STOMATITIS	Stomatitis and related lesions	313697	1	D013280	Stomatitis
FINNGEN_R12_KRA_PSY_ANXIETY_EXMORE	Anxiety disorders (more control exclusions)	418856	34	D001008	Anxiety Disorders
FINNGEN_R12_KRA_PSY_ANYMENTAL	Any mental disorder	500348	45	D011618	Psychotic Disorders
FINNGEN_R12_KRA_PSY_SUBSTANCE_EXMORE	Substance abuse (more control exclusions)	393110	26	D019966	Substance-Related Disorders
FINNGEN_R12_L12_ACTINKERA	Actinic keratosis	498569	45	D055623	Keratosis, Actinic
FINNGEN_R12_L12_ATOPIC	Atopic dermatitis	464119	98	D003876	Dermatitis, Atopic
FINNGEN_R12_L12_HIDRADENITISSUP	Hidradenitis suppurativa	477768	4	D017497	Hidradenitis Suppurativa
FINNGEN_R12_L12_OTHERCONTACT	Other contact dermatitis	436328	2	D003877	Dermatitis, Contact
FINNGEN_R12_L12_PEMPHIGUS	Pemphigus	498497	1	D010392	Pemphigus
FINNGEN_R12_L12_PRURIGONAS	Other prurigo	433266	1	D011536	Prurigo
FINNGEN_R12_M13_ARTHROSIS	Arthrosis	416569	109	D007592	Joint Diseases
FINNGEN_R12_M13_BICIPITALTEND	Bicipital tendinitis	359374	2	D052256	Tendinopathy
FINNGEN_R12_M13_LATERALEPICOND	Lateral epicondylitis	363460	3	D013716	Tennis Elbow
FINNGEN_R12_M13_MICROPOLYANG	Microscopic polyangiitis	497941	1	D055953	Microscopic Polyangiitis
FINNGEN_R12_M13_POLYARTHROPATHIES	Polyarthropathies	358779	32	D001168	Arthritis
FINNGEN_R12_M13_SPINSTENOSIS	Spinal stenosis	379314	59	D013130	Spinal Stenosis
FINNGEN_R12_M13_TORTICOLLIS	Torticollis	353867	2	D014103	Torticollis
FINNGEN_R12_N14_ACUTERENFAIL	Acute renal failure	488831	2	D058186	Acute Kidney Injury
FINNGEN_R12_N14_ENDOMETRIOSIS_ASRM_STAGE3_4	Endometriosis ASRM stages 3,4	282064	43	D004715	Endometriosis
FINNGEN_R12_N14_FEMALEINFERT	Female infertility	148349	8	D007247	Infertility, Female
FINNGEN_R12_N14_OTHFEMPELINF	Other female pelvic inflammatory diseases	257357	2	D000292	Pelvic Inflammatory Disease
FINNGEN_R12_N14_PROSTHYPERPLA	Hyperplasia of prostate	194710	70	D011470	Prostatic Hyperplasia
FINNGEN_R12_O15_POSTPART_HEAMORRH_ALLW	Postpartum haemorrhage	282064	1	D006473	Postpartum Hemorrhage
FINNGEN_R12_POLLENALLERG	Pollen allergy	496215	9	D006255	Rhinitis, Allergic, Seasonal
FINNGEN_R12_POLYCYTVERA	Polycythaemia vera	379227	12	D011087	Polycythemia Vera
FINNGEN_R12_Q17_CONGEN_MALFO_RETI	Congenital retinoschisis	497817	6	D041441	Retinoschisis
FINNGEN_R12_Q17_NEUROFIBROMATOSIS_2	Neurofibromatosis, type 2	496919	3	D016518	Neurofibromatosis 2
FINNGEN_R12_Q17_NEUROFIBROMATOSIS_2	Neurofibromatosis, type 2	496919	3	D017253	Neurofibromatoses
FINNGEN_R12_Q17_OTHER_CONGEN_MALFO_NERVOUS_SYSTEM	Other congenital malformations of nervous system	499886	1	D009421	Nervous System Malformations
FINNGEN_R12_R18_ANOREXIA	Anorexia	500348	2	D000855	Anorexia
FINNGEN_R12_SLEEP	Sleep disorders (combined)	495270	34	D012893	Sleep Wake Disorders
FINNGEN_R12_STILL_ADULT	Adult-onset Still disease	452018	1	D016706	Still's Disease, Adult-Onset
FINNGEN_R12_TRAUMBRAIN_NONCONCUS	severe traumatic brain injury, does not include concussion	500348	3	D001930	Brain Injuries
FINNGEN_R12_VD_U	Vascular dementia (undefined)	476358	3	D015140	Dementia, Vascular
FINNGEN_R12_WET_AMD	Wet age-related macular degeneration	337769	25	D057135	Wet Macular Degeneration
GCST000292_4	Metabolic traits	4763	2	D007249	Inflammation
GCST000320	Panic disorder	400	1	D016584	Panic Disorder
GCST000713	Conduct disorder (symptom count)	3963	3	D019955	Conduct Disorder
GCST000741	Glomerulosclerosis	3407	1	D005923	Glomerulosclerosis, Focal Segmental
GCST001063	Chronic myeloid leukemia	698	1	D015464	Leukemia, Myelogenous, Chronic, BCR-ABL Positive
GCST001077	Cystic fibrosis severity	2494	1	D003550	Cystic Fibrosis
GCST001116	Progressive supranuclear palsy	4401	6	D013494	Supranuclear Palsy, Progressive
GCST001407	Ewing sarcoma	4779	3	D012512	Sarcoma, Ewing
GCST001807	Tetralogy of Fallot	5994	2	D013771	Tetralogy of Fallot
GCST001862	Sickle cell anemia (haemolysis)	1117	2	D000755	Anemia, Sickle Cell
GCST001880	Addiction	3627	1	D016739	Behavior, Addictive
GCST001905	Hypertriglyceridemia	2240	3	D015228	Hypertriglyceridemia
GCST002056	Osteosarcoma	3397	2	D012516	Osteosarcoma
GCST002406	Plasma cystastin c levels in acute coronary syndrome	9978	1	D054058	Acute Coronary Syndrome
GCST002501	Birdshot chorioretinopathy	810	1	D000080365	Birdshot Chorioretinopathy
GCST002643	Follicular lymphoma	10486	5	D008224	Lymphoma, Follicular
GCST002730	Hepatitis	3000	7	D006505	Hepatitis
GCST002730	Hepatitis	3000	7	D006506	Hepatitis A
GCST002772	Leprosy	8060	14	D007918	Leprosy
GCST002940	Sporadic pituitary adenoma	3559	2	D010911	Pituitary Neoplasms
GCST003965	Subcutaneous adipose tissue	18247	1	D050151	Subcutaneous Fat
GCST003997	Myopia	191843	48	D009216	Myopia
GCST004028	Immunoglobulin light chain (AL) amyloidosis	8755	2	D000075363	Immunoglobulin Light-chain Amyloidosis
GCST004146	Chronic lymphocytic leukemia	4478	25	D015451	Leukemia, Lymphocytic, Chronic, B-Cell
GCST004785	Vitiligo	2853	42	D014820	Vitiligo
GCST004988	Breast cancer	139274	210	D001943	Breast Neoplasms
GCST005038	Allergic disease (asthma, hay fever or eczema)	360838	82	D006967	Hypersensitivity
GCST005113	Nasopharyngeal carcinoma	5892	3	D009303	Nasopharyngeal Neoplasms
GCST005334	Limited cutaneous systemic scleroderma	4895	2	D045745	Scleroderma, Limited
GCST005335	Diffuse cutaneous systemic sclerosis	4501	1	D045743	Scleroderma, Diffuse
GCST005434	Pancreatic cancer	21536	15	D010190	Pancreatic Neoplasms
GCST005523	Celiac disease	24269	32	D002446	Celiac Disease
GCST005870	Meningioma	11429	1	D008579	Meningioma
GCST006052	Polymyositis	16582	1	D017285	Polymyositis
GCST006091	Freckles	11182	5	D008548	Melanosis
GCST006464	Endometrial cancer	121885	17	D016889	Endometrial Neoplasms
GCST006670	Primary sclerosing cholangitis	28868	11	D015209	Cholangitis, Sclerosing
GCST006982	Waldenstr√∂m macroglobulinemia / lymphoplasmacytic lymphoma	4015	2	D008258	Waldenstrom Macroglobulinemia
GCST007075	Eczema	459000	145	D004485	Eczema
GCST007139	Shingles	45237	5	D006562	Herpes Zoster
GCST007209	Gallstone disease	764012	28	D042882	Gallstones
GCST007233	Fragile X syndrome	355	1	D005600	Fragile X Syndrome
GCST007353	Generalized epilepsy	30571	6	D004829	Epilepsy, Generalized
GCST007692	Chronic obstructive pulmonary disease	257811	67	D029424	Pulmonary Disease, Chronic Obstructive
GCST008465	Anorexia nervosa	72517	3	D000856	Anorexia Nervosa
GCST008834	Non-small cell lung cancer	54475	11	D002289	Carcinoma, Non-Small-Cell Lung
GCST009250	Eosinophilic granulomatosis with polyangiitis	7222	2	D015267	Churg-Strauss Syndrome
GCST009597	Multiple sclerosis	41505	140	D009103	Multiple Sclerosis
GCST010004	Membranous nephropathy	11561	9	D015433	Glomerulonephritis, Membranous
GCST010545	Alcohol use disorder	313959	18	D000437	Alcoholism
GCST010651	Long QT syndrome	11492	1	D008133	Long QT Syndrome
GCST010681	Type 1 diabetes	24840	114	D003922	Diabetes Mellitus, Type 1
GCST010725	Malaria	17743	6	D008288	Malaria
GCST011053	Neuroblastoma (pediatric)	1296	11	D009447	Neuroblastoma
GCST011210	Dilated cardiomyopathy	402844	3	D002311	Cardiomyopathy, Dilated
GCST011383	Mastocytosis	5840	9	D008415	Mastocytosis
GCST011940	Bullous pemphigoid	855	4	D010391	Pemphigoid, Bullous
GCST011989	Congenital heart disease	12520	1	D006330	Heart Defects, Congenital
GCST012073	Behcet's disease	8982	6	D001528	Behcet Syndrome
GCST012080	Nocturnal enuresis	34955	2	D004775	Enuresis
GCST012225	Cocaine dependence (time to event)	7659	1	D019970	Cocaine-Related Disorders
GCST012360	Acute lymphoblastic leukemia (childhood)	1847	1	D054198	Precursor Cell Lymphoblastic Leukemia-Lymphoma
GCST012465	Bipolar disorder	413466	37	D001714	Bipolar Disorder
GCST012478	Cluster headache	8191	2	D003027	Cluster Headache
GCST90000032	Myeloproliferative neoplasms	585140	5	D009196	Myeloproliferative Disorders
GCST90000512	Frozen shoulder	451099	387	D002062	Bursitis
GCST90000514	Gastroesophageal reflux disease	602604	57	D005764	Gastroesophageal Reflux
GCST90001390	Dementia with Lewy bodies	6618	8	D020961	Lewy Body Disease
GCST90010715	Arthritis (juvenile idiopathic)	12501	13	D001171	Arthritis, Juvenile
GCST90013442	Keratoconus	26742	43	D007640	Keratoconus
GCST90013537	Kawasaki disease	6501	4	D009080	Mucocutaneous Lymph Node Syndrome
GCST90013896	Retinal detachment (Firth correction)	403643	3	D012163	Retinal Detachment
GCST90013970	Allergic rhinitis (SPA correction)	407746	188	D065631	Rhinitis, Allergic
GCST90014268	Cataracts	586243	42	D002386	Cataract
GCST90014439	Ankylosing spondylitis	324487	45	D013167	Spondylitis, Ankylosing
GCST90014447	Myasthenia gravis	324221	79	D009157	Myasthenia Gravis
GCST90014453	Polymyalgia rheumatica	324972	29	D011111	Polymyalgia Rheumatica
GCST90014455	Psoriatic arthritis	324853	29	D015535	Arthritis, Psoriatic
GCST90014461	Sj√∂gren's syndrome	324463	46	D012859	Sjogren's Syndrome
GCST90018621	Esophageal cancer	160589	18	D004938	Esophageal Neoplasms
GCST90018629	Gastric cancer	167122	18	D013274	Stomach Neoplasms
GCST90018794	Aplastic anemia	647610	1	D000741	Anemia, Aplastic
GCST90018824	Chronic bronchitis	612496	2	D029481	Bronchitis, Chronic
GCST90018853	Goiter	633436	25	D006042	Goiter
GCST90018858	Hepatic cancer	636961	5	D008113	Liver Neoplasms
GCST90018870	Intracerebral hemorrhage	626991	2	D002543	Cerebral Hemorrhage
GCST90018877	Myocardial infarction	623029	99	D009203	Myocardial Infarction
GCST90018912	Retinitis pigmentosa	295512	3	D012174	Retinitis Pigmentosa
GCST90018938	Uveitis	655467	14	D014605	Uveitis
GCST90020244	Vitamin D insufficiency	175977	15	D014808	Vitamin D Deficiency
GCST90026449	Pulmonary mycobacterium avium complex disease	892	1	D015270	Mycobacterium avium-intracellulare Infection
GCST90027158	Alzheimer's disease	487511	83	D000544	Alzheimer Disease
GCST90027163	Amyotrophic lateral sclerosis	152268	17	D000690	Amyotrophic Lateral Sclerosis
GCST90027238	Idiopathic central precocious puberty	374	2	D011629	Puberty, Precocious
GCST90027899	Eosinophilic esophagitis	15564	12	D057765	Eosinophilic Esophagitis
GCST90029028	Neuroticism	393411	102	D009497	Neurotic Disorders
GCST90038454	Cerebral venous thrombosis	2087	2	D020767	Intracranial Thrombosis
GCST90038615	Deep venous thrombosis	484598	13	D020246	Venous Thrombosis
GCST90042662	Myeloproliferative disease (PheCode 200)	456348	2	D009190	Myelodysplastic Syndromes
GCST90043616	Hair/balding pattern: Pattern 1 (UKB data field 2395_1)	207036	351	D000505	Alopecia
GCST90044253	Frequency of urination and polyuria (PheCode 599.5)	456348	1	D011141	Polyuria
GCST90044348	Vascular/heart problems diagnosed by doctor: PHESANT recoding (UKB data field 6150_100)	455303	344	D002318	Cardiovascular Diseases
GCST90044402	Pain type(s) experienced in last month: Headache (UKB data field 6159_1)	455272	38	D006261	Headache
GCST90061440	Primary biliary cholangitis	24510	50	D008105	Liver Cirrhosis, Biliary
GCST90077602	Ease of skin tanning - Get very tanned (UKB data field 1727)	422570	9	D010787	Photosensitivity Disorders
GCST90086077	Dyslipidemia	56637	20	D050171	Dyslipidemias
GCST90092000	acne vulgaris	615396	33	D000152	Acne Vulgaris
GCST90094908	Nonalcoholic fatty liver disease (imputed)	137048	33	D065626	Non-alcoholic Fatty Liver Disease
GCST90095046	Neuropathic pain	433001	1	D009437	Neuralgia
GCST90096802	HIV-1 susceptibility	336	1	D015658	HIV Infections
GCST90102553	Migraine	873341	98	D008881	Migraine Disorders
GCST90103929	Post-traumatic stress disorder (mental health questionnaire or predicted)	497803	22	D013313	Stress Disorders, Post-Traumatic
GCST90104006	Familial combined hyperlipidemia defined by Consensus criteria	349222	102	D006949	Hyperlipidemias
GCST90104127	Sinus bradycardia	7470	1	D001919	Bradycardia
GCST90104534	Stroke	1614080	44	D020521	Stroke
GCST90105035	Primary dysmenorrhea	25206	2	D004412	Dysmenorrhea
GCST90129452	Esophagitis	208332	1	D004941	Esophagitis
GCST90129619	Bilateral adrenal hyperplasia	1190	1	D006965	Hyperplasia
GCST90131901	Insomnia	2365010	454	D007319	Sleep Initiation and Maintenance Disorders
GCST90132222	Rheumatoid arthritis	276020	171	D001172	Arthritis, Rheumatoid
GCST90132906	Hearing loss	595246	45	D034381	Hearing Loss
GCST90134550	Ocular disease	88250	30	D005128	Eye Diseases
GCST90134622	Opioid use disorder	554186	2	D009293	Opioid-Related Disorders
GCST90134664	Small cell lung carcinoma	34801	2	D055752	Small Cell Lung Carcinoma
GCST90162637	Juvenile dermatomyositis	13083	3	D003882	Dermatomyositis
GCST90204167	Hypothyroidism	494577	155	D007037	Hypothyroidism
GCST90246357	Cervical dysplasia	165257	3	D002578	Uterine Cervical Dysplasia
GCST90246359	Cervical cancer	499533	3	D002583	Uterine Cervical Neoplasms
GCST90255358	Resistance to COVID-19 infection (Exposed negative vs positive)	1076	170	D000086382	COVID-19
GCST90269782	ICD10 J30: Vasomotor and allergic rhinitis	208183	4	D012220	Rhinitis
GCST90269795	ICD10 K05.30-31: Chronic periodontitis	260405	1	D010518	Periodontitis
GCST90270216	Idiopathic inflammatory myopathy	12825	2	D009220	Myositis
GCST90270930	Peptic ulcer disease	957376	33	D010437	Peptic Ulcer
GCST90270931	Gastric ulcer	895890	12	D013276	Stomach Ulcer
GCST90270932	Duodenal ulcer	884325	30	D004381	Duodenal Ulcer
GCST90270938	ICD10 127.0 pulmonary arterial hypertension	25143	3	D006976	Hypertension, Pulmonary
GCST90271348	Vasculitis (pleiotropy)	38262	7	D014657	Vasculitis
GCST90271616	Childhood absence epilepsy	43485	1	D004832	Epilepsy, Absence
GCST90271634	Sarcopenia in chronic obstructive pulmonary disease (fat-free mass index defined)	32426	1	D055948	Sarcopenia
GCST90274713	Prostate cancer	944762	556	D011471	Prostatic Neoplasms
GCST90275149	Attention deficit hyperactivity disorder	58286	7	D001289	Attention Deficit Disorder with Hyperactivity
GCST90275152	Autism	54976	2	D001321	Autistic Disorder
GCST90276150	Meningitis	4624	8	D008581	Meningitis
GCST90276152	Systemic infections	4624	7	D018805	Sepsis
GCST90276152	Systemic infections	4624	7	D007239	Infections
GCST90276153	Tuberculosis	4624	7	D014376	Tuberculosis
GCST90281273	Fracture of forearm	1020094	50	D050723	Fractures, Bone
GCST90292538	Inflammatory bowel disease	398668	293	D015212	Inflammatory Bowel Diseases
GCST90296471	Glioblastoma	9121	7	D005909	Glioblastoma
GCST90296598	Diabetes	5734	472	D003920	Diabetes Mellitus
GCST90296604	High cholesterol	5708	306	D006937	Hypercholesterolemia
GCST90296666	Lyme disease	617731	7	D008193	Lyme Disease
GCST90302234	Gestational thrombocytopenia	96432	70	D013921	Thrombocytopenia
GCST90308590	Parkinson's disease	2525730	67	D010300	Parkinson Disease
GCST90309345	Respiratory disease (confirmatory factor analysis Factor 11)	360406	210	D012120	Respiration Disorders
GCST90310300	ICD10 L50: Urticaria	1270695	6	D014581	Urticaria
GCST90319327	Depression	1349887	186	D003863	Depression
GCST90319327	Depression	1349887	186	D003865	Depressive Disorder, Major
GCST90319682	Systemic sclerosis	140706	21	D012595	Scleroderma, Systemic
GCST90319878	Cirrhosis	1800312	24	D008103	Liver Cirrhosis
GCST90319878	Cirrhosis	1800312	24	D005355	Fibrosis
GCST90320054	Kidney cancer	864690	89	D007680	Kidney Neoplasms
GCST90399687	Asthma	1800785	250	D001249	Asthma
GCST90399721	Idiopathic pulmonary fibrosis	1254748	23	D054990	Idiopathic Pulmonary Fibrosis
GCST90399737	Thyroid cancer	1620354	30	D013964	Thyroid Neoplasms
GCST90428113	Tinnitus	596905	20	D014012	Tinnitus
GCST90432061	Restless legs syndrome	1663113	163	D012148	Restless Legs Syndrome
GCST90432107	Influenza	1447920	2	D007251	Influenza, Human
GCST90435199	Subclinical hyperthyroidism in pregnancy	72631	37	D006980	Hyperthyroidism
GCST90435268	Colorectal cancer	839703	70	D015179	Colorectal Neoplasms
GCST90435613	Malignant neoplasm of testis (PheCode 187.2)	404769	13	D013736	Testicular Neoplasms
GCST90435835	Delirium dementia and amnestic and other cognitive disorders (PheCode 290)	404353	2	D003072	Cognition Disorders
GCST90435945	Other peripheral nerve disorders (PheCode 351)	406659	3	D010523	Peripheral Nervous System Diseases
GCST90436343	Noninfectious gastroenteritis (PheCode 558)	350530	1	D005759	Gastroenteritis
GCST90436531	Postmenopausal atrophic vaginitis (PheCode 627.3)	378972	1	D059268	Atrophic Vaginitis
GCST90444488	Metabolic syndrome	1252787	456	D024821	Metabolic Syndrome
GCST90446792	Crohn's disease	367592	223	D003424	Crohn Disease
GCST90446794	Ulcerative colitis	375508	170	D003093	Colitis, Ulcerative
GCST90448177	IgA nephropathy	707	20	D005922	Glomerulonephritis, IGA
GCST90454203	ICD10 C56: Malignant neoplasm of ovary	295291	1245	D010051	Ovarian Neoplasms
GCST90454205	ICD10 E28.2: Polycystic ovarian syndrome	288356	63	D011085	Polycystic Ovary Syndrome
GCST90454212	ICD10 N76: Other inflammation of vagina and vulva	284261	1	D014627	Vaginitis
GCST90454230	ICD10 O03: Spontenous abortion	264708	34	D000022	Abortion, Spontaneous
GCST90454233	ICD10 O14: Pre-eclampsia	292742	556	D011225	Pre-Eclampsia
GCST90454235	ICD10 O20: Haemorrhage in early pregnancy	284403	3	D006470	Hemorrhage
GCST90454237	ICD10 O26.6: Liver disorders in pregnancy, childbirth and puerperium	300553	950	D008107	Liver Diseases
GCST90455518	Lung cancer	223372	18	D008175	Lung Neoplasms
GCST90455657	Heart failure	2358556	165	D006333	Heart Failure
GCST90455676	Gout	2206883	226	D006073	Gout
GCST90461957	Uterine fibroids	709132	184	D007889	Leiomyoma
GCST90472771	Psoriasis	494544	103	D011565	Psoriasis
GCST90475552	Viral hepatitis (PheCode 70)	446278	3	D006525	Hepatitis, Viral, Human
GCST90475553	Viral hepatitis C (PheCode 70.3)	448103	3	D006526	Hepatitis C
GCST90475611	Leukemia (PheCode 204)	449666	11	D007938	Leukemia
GCST90475676	Type 2 diabetes with neurological manifestations (PheCode 250.24)	434644	35	D003929	Diabetic Neuropathies
GCST90475832	Essential tremor (PheCode 333.1)	443514	15	D020329	Essential Tremor
GCST90475884	Amblyopia (PheCode 368.1)	447490	5	D000550	Amblyopia
GCST90475905	Vertiginous syndromes and other disorders of vestibular system (PheCode 386)	433013	4	D015837	Vestibular Diseases
GCST90475979	Tachycardia NOS (PheCode 427.7)	424980	10	D013610	Tachycardia
GCST90476048	Barrett's esophagus (PheCode 530.13)	446841	15	D001471	Barrett Esophagus
GCST90476070	Diarrhea (PheCode 561.1)	407036	4	D003967	Diarrhea
GCST90476077	Diverticulitis (PheCode 562.2)	439248	13	D004238	Diverticulitis
GCST90476139	Urinary tract infection (PheCode 591)	414457	2	D014552	Urinary Tract Infections
GCST90476151	Urinary incontinence (PheCode 599.4)	115522	3	D014549	Urinary Incontinence
GCST90476171	Seborrheic dermatitis (PheCode 690.1)	425845	48	D012628	Dermatitis, Seborrheic
GCST90476260	Osteoporosis NOS (PheCode 743.11)	442709	35	D010024	Osteoporosis
GCST90476293	Effects radiation NOS (PheCode 990)	444617	3	D011832	Radiation Injuries
GCST90478344	Dysphagia (PheCode 532)	424472	3	D003680	Deglutition Disorders
GCST90478424	Constipation (PheCode 563)	407003	7	D003248	Constipation
GCST90478904	Displacement of intervertebral disc (PheCode 722.1)	431004	3	D007405	Intervertebral Disc Displacement
GCST90479745	Staphylococcus infections (PheCode 41.1)	615979	6	D013203	Staphylococcal Infections
GCST90479751	Viral hepatitis B (PheCode 70.2)	636153	3	D006509	Hepatitis B
GCST90479770	Mycoses (PheCode 117)	626179	56	D009181	Mycoses
GCST90479776	Cancer of mouth (PheCode 145)	629813	27	D009062	Mouth Neoplasms
GCST90479787	Neoplasm of unspecified nature of digestive system (PheCode 158)	566929	4	D005770	Gastrointestinal Neoplasms
GCST90479791	Cancer of connective tissue (PheCode 170.2)	571600	49	D009372	Neoplasms, Connective Tissue
GCST90479796	Squamous cell carcinoma (PheCode 172.22)	620264	20	D002294	Carcinoma, Squamous Cell
GCST90479797	Other non-epithelial cancer of skin (PheCode 172.2)	608997	99	D012878	Skin Neoplasms
GCST90479809	Malignant neoplasm of bladder (PheCode 189.21)	629871	28	D001749	Urinary Bladder Neoplasms
GCST90479812	Cancer of brain (PheCode 191.11)	572159	84	D001932	Brain Neoplasms
GCST90479814	Manlignant and unknown neoplasms of brain and nervous system (PheCode 191)	630566	103	D016543	Central Nervous System Neoplasms
GCST90479818	Malignant neoplasm of head, face, and neck (PheCode 195.3)	628123	69	D006258	Head and Neck Neoplasms
GCST90479827	Hodgkin's disease (PheCode 201)	572616	114	D006689	Hodgkin Disease
GCST90479828	Non-Hodgkins lymphoma (PheCode 202.2)	630416	20	D008228	Lymphoma, Non-Hodgkin
GCST90479833	Multiple myeloma (PheCode 204.4)	572564	26	D009101	Multiple Myeloma
GCST90479836	Neuroendocrine tumors (PheCode 209)	572842	19	D018358	Neuroendocrine Tumors
GCST90479841	Lipoma (PheCode 214)	608502	18	D008067	Lipoma
GCST90479891	Diabetic retinopathy (PheCode 250.7)	611288	106	D003930	Diabetic Retinopathy
GCST90479893	Hypoglycemia (PheCode 251.1)	618666	1	D007003	Hypoglycemia
GCST90479900	Hyperaldosteronism (PheCode 255.12)	572856	97	D006929	Hyperaldosteronism
GCST90479903	Adrenal hypofunction (PheCode 255.2)	571563	29	D000224	Addison Disease
GCST90479907	Delay in sexual development and puberty NEC (PheCode 259.3)	572700	21	D011628	Puberty, Delayed
GCST90479908	Other endocrine disorders (PheCode 259)	568845	6	D004700	Endocrine System Diseases
GCST90479909	Cachexia (PheCode 260.1)	570350	88	D002100	Cachexia
GCST90479916	Proteinuria (PheCode 269)	625172	9	D011507	Proteinuria
GCST90479917	Disorders of amino acid metabolism (PheCode 270.2)	627049	1	D000592	Amino Acid Metabolism, Inborn Errors
GCST90479925	Hyperglyceridemia (PheCode 272.12)	620120	25	D008072	Hyperlipoproteinemia Type I
GCST90479929	Disorders of lipid metabolism (PheCode 272)	602818	150	D008659	Metabolic Diseases
GCST90479940	Hypercalcemia (PheCode 275.6)	625699	19	D006934	Hypercalcemia
GCST90479953	Localized adiposity (PheCode 278.3)	571987	240	D009765	Obesity
GCST90479957	Disorders involving the immune mechanism (PheCode 279)	630445	176	D007154	Immune System Diseases
GCST90479959	Iron deficiency anemia secondary to blood loss (chronic) (PheCode 280.2)	620859	14	D018798	Anemia, Iron-Deficiency
GCST90479966	Hereditary hemolytic anemias (PheCode 282)	629822	4	D000745	Anemia, Hemolytic, Congenital
GCST90479974	Other anemias (PheCode 285)	581256	21	D000740	Anemia
GCST90479976	Other and unspecified coagulation defects (PheCode 286.7)	625956	27	D001778	Blood Coagulation Disorders
GCST90479985	Neutropenia (PheCode 288.11)	627438	41	D009503	Neutropenia
GCST90479986	Decreased white blood cell count (PheCode 288.1)	622486	56	D007970	Leukopenia
GCST90480001	Circadian rhythm sleep disorder (PheCode 327.6)	569862	5	D020178	Sleep Disorders, Circadian Rhythm
GCST90480019	Other paralytic syndromes (PheCode 344)	626291	3	D010243	Paralysis
GCST90480020	Generalized convulsive epilepsy (PheCode 345.11)	571185	46	D004827	Epilepsy
GCST90480022	Cataplexy and narcolepsy (PheCode 347)	572422	47	D009290	Narcolepsy
GCST90480026	Other conditions of brain (PheCode 348)	618835	4	D001927	Brain Diseases
GCST90480035	Complex regional/central pain syndrome (PheCode 355)	628300	77	D020918	Complex Regional Pain Syndromes
GCST90480044	Macular degeneration, wet (PheCode 362.22)	629352	99	D008268	Macular Degeneration
GCST90480046	Macular puckering of retina (PheCode 362.26)	623930	37	D012164	Retinal Diseases
GCST90480069	Glaucoma	609053	212	D005901	Glaucoma
GCST90480083	Corneal ulcer (PheCode 370.1)	631886	8	D003320	Corneal Ulcer
GCST90480089	Ptosis of eyelid (PheCode 374.3)	623249	9	D001763	Blepharoptosis
GCST90480109	Other disorders of middle ear and mastoid (PheCode 385)	570789	44	D004427	Ear Diseases
GCST90480110	Meniere's disease (PheCode 386.1)	510058	9	D008575	Meniere Disease
GCST90480118	Mitral valve stenosis and aortic valve stenosis (PheCode 394.1)	568027	48	D001024	Aortic Valve Stenosis
GCST90480146	Endocarditis (PheCode 420.3)	626768	3	D004696	Endocarditis
GCST90480147	Hypertrophic obstructive cardiomyopathy (PheCode 425.11)	572697	156	D002312	Cardiomyopathy, Hypertrophic
GCST90480150	Other cardiomyopathy (PheCode 425.8)	572413	190	D009202	Cardiomyopathies
GCST90480165	Paroxysmal supraventricular tachycardia (PheCode 427.11)	623048	13	D017180	Tachycardia, Ventricular
GCST90480172	Ventricular fibrillation and flutter (PheCode 427.41)	571088	73	D014693	Ventricular Fibrillation
GCST90480180	Cardiac dysrhythmias (PheCode 427)	557567	58	D001145	Arrhythmias, Cardiac
GCST90480187	Subarachnoid hemorrhage (PheCode 430.1)	572499	11	D013345	Subarachnoid Hemorrhage
GCST90480196	Atherosclerosis of native arteries of the extremities with ulceration or gangrene (PheCode 440.21)	629921	34	D050197	Atherosclerosis
GCST90480207	Raynaud's syndrome (PheCode 443.1)	571736	26	D011928	Raynaud Disease
GCST90480210	Peripheral vascular disease	599134	28	D016481	Helicobacter Infections
GCST90480210	Peripheral vascular disease	599134	28	D016491	Peripheral Vascular Diseases
GCST90480230	Iatrogenic hypotension (PheCode 458.2)	621647	10	D007022	Hypotension
GCST90480232	Acute laryngitis and tracheitis (PheCode 465.4)	568132	160	D012141	Respiratory Tract Infections
GCST90480238	Postnasal drip (PheCode 475.9)	565824	45	D012852	Sinusitis
GCST90480250	Emphysema (PheCode 496.1)	616612	4	D004646	Emphysema
GCST90480253	Bronchiectasis (PheCode 496.3)	570644	28	D001987	Bronchiectasis
GCST90480261	Other pulmonary inflamation or edema (PheCode 505)	568180	4	D011654	Pulmonary Edema
GCST90480263	Respiratory insufficiency (PheCode 509.2)	627396	7	D012131	Respiratory Insufficiency
GCST90480269	Cough (PheCode 512.8)	535349	5	D003371	Cough
GCST90480271	Apnea (PheCode 513.31)	568046	1	D001049	Apnea
GCST90480300	Acute gastritis (PheCode 535.1)	620181	78	D005756	Gastritis
GCST90480304	Gastroparesis (PheCode 536.3)	629915	30	D018589	Gastroparesis
GCST90480321	Angiodysplasia of intestine (without mention of hemorrhage) (PheCode 556.11)	570716	167	D014652	Vascular Diseases
GCST90480334	Peritoneal adhesions (postoperative) (postinfection) (PheCode 568.1)	628194	152	D005767	Gastrointestinal Diseases
GCST90480339	Portal hypertension (PheCode 571.81)	629612	5	D006975	Hypertension, Portal
GCST90480342	Ascites (non malignant) (PheCode 572)	627580	22	D001201	Ascites
GCST90480344	Jaundice (not of newborn) (PheCode 573.5)	628486	9	D007565	Jaundice
GCST90480357	Acute pancreatitis (PheCode 577.1)	626872	10	D010195	Pancreatitis
GCST90480360	Diseases of pancreas (PheCode 577)	623143	5	D010182	Pancreatic Diseases
GCST90480367	Glomerulonephritis (PheCode 580.1)	631338	121	D005921	Glomerulonephritis
GCST90480368	Nephrotic syndrome without mention of glomerulonephritis (PheCode 580.2)	631243	190	D009404	Nephrotic Syndrome
GCST90480369	Nephritis and nephropathy in diseases classified elsewhere (PheCode 580.31)	628933	28	D009393	Nephritis
GCST90480377	Chronic Kidney Disease, Stage III (PheCode 585.33)	621305	32	D007676	Kidney Failure, Chronic
GCST90480380	Renal failure (PheCode 585)	598933	41	D051437	Renal Insufficiency
GCST90480385	Renal osteodystrophy (PheCode 588.1)	631067	68	D012080	Chronic Kidney Disease-Mineral and Bone Disorder
GCST90480388	Abnormal results of function study of kidney (PheCode 589)	622994	85	D007674	Kidney Diseases
GCST90480402	Retention of urine (PheCode 599.2)	602463	9	D016055	Urinary Retention
GCST90480407	Acute prostatitis (PheCode 601.11)	568198	3	D011472	Prostatitis
GCST90480420	Infertility, male (PheCode 609.1)	574703	149	D007248	Infertility, Male
GCST90480441	Other local infections of skin and subcutaneous tissue (PheCode 686)	609372	2	D012874	Skin Diseases, Infectious
GCST90480447	Congenital anomalies of skin (PheCode 691)	627137	86	D012871	Skin Diseases
GCST90480451	Rosacea (PheCode 695.3)	623011	38	D012393	Rosacea
GCST90480452	Cutaneous lupus erythematosus (PheCode 695.41)	572921	6	D008178	Lupus Erythematosus, Cutaneous
GCST90480453	Systemic lupus erythematosus (PheCode 695.42)	632539	115	D008180	Lupus Erythematosus, Systemic
GCST90480463	Pruritus and related conditions (PheCode 698)	605651	1	D011537	Pruritus
GCST90480466	Keloid scar (PheCode 701.4)	626491	42	D007627	Keloid
GCST90480473	Alopecia areata (PheCode 704.11)	632023	169	D000506	Alopecia Areata
GCST90480474	Hirsutism (PheCode 704.2)	572813	63	D006628	Hirsutism
GCST90480525	Osteitis deformans [Paget's disease of bone] (PheCode 731.1)	573051	156	D010001	Osteitis Deformans
GCST90480538	Acquired deformities of finger (PheCode 736.2)	630274	116	D014947	Wounds and Injuries
GCST90480553	Osteoporosis, osteopenia and pathological fracture (PheCode 743)	610293	28	D001847	Bone Diseases
GCST90480567	Congenital musculoskeletal deformities of spine (PheCode 754)	628207	107	D009140	Musculoskeletal Diseases
GCST90480577	Muscular wasting and disuse atrophy (PheCode 772.1)	569678	29	D009133	Muscular Atrophy
GCST90480593	Chronic fatigue syndrome (PheCode 798.1)	622249	3	D015673	Fatigue Syndrome, Chronic
GCST90480622	Injuries to the nervous system (PheCode 907)	621275	2	D020196	Trauma, Nervous System
GCST90480624	Allergic reaction to food (PheCode 930)	628927	92	D005512	Food Hypersensitivity
GCST90480627	Atopic/contact dermatitis due to other or unspecified (PheCode 939)	555738	23	D003872	Dermatitis
GCST90480628	Anaphylactic shock NOS (PheCode 946)	628503	3	D000707	Anaphylaxis
GCST90480630	Spinal cord injury without evidence of spinal bone injury (PheCode 952)	630785	122	D013119	Spinal Cord Injuries
GCST90480646	Toxic effect of other substances, chiefly nonmedicinal as to source (PheCode 989)	569915	113	D011041	Poisoning
GCST90480648	Systemic inflammatory response syndrome (SIRS) (PheCode 994.1)	568522	9	D018746	Systemic Inflammatory Response Syndrome
GCST90480732	Dementia with cerebral degenerations (PheCode 290.12)	571591	3	D057180	Frontotemporal Dementia
GCST90480735	Delirium due to conditions classified elsewhere (PheCode 290.2)	622741	2	D003693	Delirium
GCST90480743	Memory loss (PheCode 292.3)	612231	1	D000647	Amnesia
GCST90480752	Phobia (PheCode 300.13)	629402	17	D010698	Phobic Disorders
GCST90480760	Eating disorder (PheCode 305.2)	631789	5	D001068	Feeding and Eating Disorders
GCST90480768	Alcohol-related disorders (PheCode 317)	605400	14	D019973	Alcohol-Related Disorders
GCST90480769	Tobacco use disorder (PheCode 318)	576432	16	D014029	Tobacco Use Disorder
GCST90480798	Carditis (PheCode 420)	620553	8	D009205	Myocarditis
GCST90480804	Cerebral ischemia (PheCode 433.3)	613339	4	D002545	Brain Ischemia
GCST90480832	Heartburn (PheCode 530.9)	615081	12	D004415	Dyspepsia
GCST90480889	Other disorders of metabolism (PheCode 277)	621651	9	D008661	Metabolism, Inborn Errors
GCST90480908	Dysuria (PheCode 599.3)	600918	1	D053159	Dysuria
GCST90480910	Fibroadenosis of breast (PheCode 610.2)	48788	13	D005348	Fibrocystic Breast Disease
GCST90480952	Herpes simplex (PheCode 54)	618209	2	D006561	Herpes Simplex
GCST90480953	Gram positive septicemia (PheCode 38.2)	569928	30	D016908	Gram-Positive Bacterial Infections
GCST90480960	Streptococcus infection (PheCode 41.2)	622658	19	D013290	Streptococcal Infections
GCST90480961	Candidiasis (PheCode 112)	607888	2	D002177	Candidiasis
GCST90481053	Partial epilepsy (PheCode 345.12)	629308	17	D004828	Epilepsies, Partial
GCST90481112	Infection of the eye (PheCode 369)	597958	3	D015817	Eye Infections
GCST90481119	Dry eyes (PheCode 375.1)	562726	1	D015352	Dry Eye Syndromes
GCST90481121	Suppurative and unspecified otitis media (PheCode 381.11)	600193	3	D010033	Otitis Media
GCST90481129	Inflammation of eyelids (PheCode 371.3)	577873	2	D001762	Blepharitis
GCST90483501	Heavy menstrual bleeding	349819	20	D008595	Menorrhagia
GCST90492711	Cervical high-risk human papilloma virus infection (persistent)	10749	1	D030361	Papillomavirus Infections
GCST90492734	Type 2 diabetes	2535601	687	D003924	Diabetes Mellitus, Type 2
GCST90503210	Schizophrenia	589624	247	D012559	Schizophrenia
GCST90503482	Sarcoidosis	1536622	24	D012507	Sarcoidosis
GCST90559230	Atrial fibrillation	1650345	306	D001281	Atrial Fibrillation
GCST90566795	Osteoarthritis	1962069	203	D010003	Osteoarthritis
